# Contribution of dominant and recessive model effects to the genetic architecture of Idiopathic Pulmonary Fibrosis

**DOI:** 10.64898/2026.02.18.26345897

**Authors:** Tamara Hernandez-Beeftink, Lauren J Donoghue, Abril Izquierdo, Samuel T Moss, Daniel Chin, Beatriz Guillen-Guio, Konain Fatima Bhatti, Simon Biddie, Nick Shrine, Richard Packer, Ayodeji Adegunsoye, Helen L Booth, CleanUP-IPF Investigators of the Pulmonary Trials Cooperative, William A Fahy, Tasha E Fingerlin, Ian P Hall, Simon P Hart, Mike R Hill, Nik Hirani, Naftali Kaminski, Elena Lopez-Jimenez, Jose Miguel Lorenzo-Salazar, Shwu-Fan Ma, Robin J McAnulty, Mark I McCarthy, Amy D Stockwell, Toby M Maher, Ann B Millar, Philip L Molyneaux, Maria Molina-Molina, Vidya Navaratnam, Margaret Neighbors, Justin M Oldham, Helen Parfrey, Gauri Saini, Ian Sayers, X Rebecca Sheng, Mary E Strek, Iain Stewart, Martin D Tobin, Moira KB Whyte, Yingze Zhang, Fernando J Martinez, Brian L Yaspan, Carl J Reynolds, David A Schwartz, Carlos Flores, Imre Noth, Alison E John, R Gisli Jenkins, Richard J Allen, Olivia C Leavy, Louise V Wain

## Abstract

**Rationale:** Idiopathic pulmonary fibrosis (IPF) is a rare, chronic, progressive lung disease with high mortality and few treatment options. Using an additive genetic model, genome-wide association studies (GWAS) have identified multiple risk loci highlighting new genes and pathways of interest. Since IPF risk could also be influenced by non-additive effects, we hypothesised that association analyses using alternative genetic models may provide additional mechanistic insight.

**Objectives:** To perform GWAS of IPF susceptibility to detect associations where the underlying effects are consistent with recessive or dominant genetic models.

**Methods:** We performed GWAS of IPF susceptibility, with logistic regression assuming dominant or recessive genetic models, including 5,159 IPF cases, from clinically-curated sources, and 27,459 controls. We functionally annotated independent signals and performed variant-to-gene mapping, applying fine-mapping to define potentially causal variants and genes. We assessed differential expression levels of genes of interest in publicly available single cell RNAseq data and in primary cells derived from IPF donors and controls.

**Main Results:** We identified five genome-wide significant signals, under a recessive model, that had not been reported previously. These included exonic variants in the cell-cycle gene Polyamine-Modulated Factor 1 (*PMF1*) and in Epsin 3 (*EPN3*) genes. We also observed evidence of increased *PMF1* expression in airway basal cells of IPF patients compared to controls.

**Conclusions:** Using alternative genetic models in IPF susceptibility GWAS identified new signals and genes, providing new insights into IPF pathogenesis and potential future therapies.
