## Supplementary excel material for "Contribution of dominant and recessive model effects to the genetic architecture of Idiopathic Pulmonary Fibrosis"

### Sheet: TableS2
	Table S2. Five genome-wide signals from a dominant and recessive genetic models, detailed in each individual study.
				UUS dataset					UK dataset					CleanUP-UCD dataset					Colorado dataset					US dataset					Genentech dataset					IPF-JES dataset					Meta-analysis
	CHR	POS	ID	A1/A2	A1 Freq.	TEST	OR (CI95%)	P	A1/A2	A1 Freq.	TEST	OR (CI95%)	P	A1/A2	A1 Freq.	TEST	OR (CI95%)	P	A1/A2	A1 Freq.	TEST	OR (CI95%)	P	A1/A2	A1 Freq.	TEST	OR (CI95%)	P	A1/A2	A1 Freq.	TEST	OR (CI95%)	P	A1/A2	A1 Freq.	TEST	OR (CI95%)	P	A1/A2	A1 Freq.	TEST	OR (CI95%)	P
	1	156232382	rs1052053	G/A	0.376206	ADD	0.88 (0.79-0.98)	0.0242106	G/A	0.379	ADD	0.95 (0.83-1.08)	0.418	G/A	0.368	ADD	1.02 (0.87-1.20)	0.768	G/A	0.37	ADD	0.87 (0.80-0.95)	0.00154326	G/A	0.365	ADD	0.99 (0.83-1.18)	0.892	G/A	0.367	ADD	0.91 (0.81-1.02)	0.1059	G/A	0.372	ADD	0.90 (0.77-1.05)	0.181	G/A	0.629	ADD	0.91 (0.87-0.95)	0.000300007
	9	38912426	rs74455724	A/G	0.200049	ADD	1.06 (0.89-1.26)	0.521887	A/G	0.202	ADD	1.03 (0.84-1.26)	0.788	A/G	0.193	ADD	1.08 (0.84-1.39)	0.569	A/G	0.189	ADD	1.20 (1.04-1.39)	0.0114035	A/G	0.202	ADD	0.81 (0.61-1.09)	0.162	NA	NA	ADD	NA	NA	A/G	0.157	ADD	0.90 (0.74-1.11)	0.326	A/G	0.19	ADD	1.05 (0.96-1.15)	0.259428
	13	111161343	rs11838956	T/C	0.241222	ADD	1.13 (1.00-1.27)	0.0497873	T/C	0.248	ADD	1.19 (1.04-1.37)	0.012	T/C	0.24	ADD	1.02 (0.85-1.22)	0.865	T/C	0.242	ADD	1.10 (1.00-1.21)	0.0594081	T/C	0.231	ADD	1.14 (0.94-1.38)	0.196	T/C	0.239	ADD	1.09 (0.96-1.24)	0.1661	T/C	0.242	ADD	1.07 (0.90-1.27)	0.459	T/C	0.241	ADD	1.11 (1.05-1.17)	0.000297449
	17	50541888	rs4794159	A/C	0.442019	ADD	1.13 (1.02-1.26)	0.0223882	A/C	0.443	ADD	1.21 (1.07-1.36)	0.003	A/C	0.455	ADD	1.24 (1.06-1.45)	0.006	A/C	0.458	ADD	1.11 (1.02-1.21)	0.0126756	A/C	0.454	ADD	1.09 (0.91-1.30)	0.336	A/C	0.445	ADD	1.07 (0.96-1.19)	0.234	A/C	0.439	ADD	1.04 (0.89-1.20)	0.636	A/C	0.449	ADD	1.12 (1.07-1.18)	3.66916e-06
	20	5245010	rs6116709	C/T	0.387309	ADD	1.25 (1.09-1.44)	0.00149463	C/T	0.395	ADD	1.27 (1.08-1.50)	0.004	C/T	0.387	ADD	1.05 (0.86-1.29)	0.626	C/T	0.388	ADD	1.24 (1.11-1.40)	0.000225127	NA	NA	ADD	NA	NA	NA	NA	ADD	NA	NA	C/T	0.371	ADD	1.01 (0.87-1.18)	0.859	C/T	0.614	ADD	1.18 (1.10-1.27)	4.4575e-06
	1	156232382	rs1052053	G/A	0.376206	DOM	0.95 (0.82-1.11)	0.52388	G/A	0.379	DOM	0.98 (0.82-1.17)	0.821	G/A	0.368	DOM	1.13 (0.90-1.42)	0.278	G/A	0.37	DOM	0.88 (0.78-0.99)	0.0351982	G/A	0.365	DOM	1.05 (0.82-1.34)	0.702	G/A	0.367	DOM	1.00 (0.85-1.17)	0.9864	G/A	0.371	DOM	0.89 (0.72-1.10)	0.277	G/A	0.629	DOM	0.96 (0.90-1.02)	0.189
	9	38912426	rs74455724	A/G	0.200049	DOM	0.97 (0.79-1.18)	0.736292	A/G	0.202	DOM	0.95 (0.75-1.21)	0.681	A/G	0.193	DOM	1.10 (0.82-1.48)	0.525	A/G	0.189	DOM	1.12 (0.95-1.33)	0.164738	A/G	0.202	DOM	0.76 (0.54-1.07)	0.113	NA	NA	DOM	NA	NA	A/G	0.196	DOM	0.92 (0.68-1.22)	0.553	A/G	0.19	DOM	1.00 (0.91-1.10)	0.962
	13	111161343	rs11838956	T/C	0.241222	DOM	0.99 (0.85-1.16)	0.929715	T/C	0.248	DOM	1.21 (1.02-1.44)	0.032	T/C	0.24	DOM	0.96 (0.77-1.21)	0.749	T/C	0.242	DOM	1.10 (0.98-1.24)	0.100207	T/C	0.231	DOM	1.04 (0.81-1.33)	0.781	T/C	0.239	DOM	1.05 (0.90-1.23)	0.5316	T/C	0.242	DOM	1.01 (0.82-1.25)	0.902	T/C	0.241	DOM	1.06 (1.00-1.13)	0.077
	17	50541888	rs4794159	A/C	0.442019	DOM	1.21 (1.02-1.43)	0.0250526	A/C	0.443	DOM	1.21 (1.00-1.47)	0.048	A/C	0.455	DOM	1.25 (0.97-1.60)	0.081	A/C	0.458	DOM	1.06 (0.93-1.21)	0.359615	A/C	0.454	DOM	1.08 (0.83-1.42)	0.56	A/C	0.445	DOM	1.06 (0.89-1.25)	0.5226	A/C	0.439	DOM	0.96 (0.77-1.20)	0.738	A/C	0.449	DOM	1.11 (1.04-1.19)	0.00634
	20	5245010	rs6116709	C/T	0.387309	DOM	1.25 (1.02-1.54)	0.0354711	C/T	0.395	DOM	1.38 (1.08-1.76)	0.01	C/T	0.387	DOM	1.03 (0.76-1.38)	0.851	C/T	0.388	DOM	1.05 (0.89-1.25)	0.549667	NA	NA	DOM	NA	NA	NA	NA	DOM	NA	NA	C/T	0.386	DOM	1.22 (0.92-1.63)	0.167	C/T	0.614	DOM	1.17 (1.05-1.29)	0.006
	1	156232382	rs1052053	G/A	0.376206	REC	0.65 (0.51-0.83)	0.000433286	G/A	0.379	REC	0.84 (0.65-1.10)	0.204	G/A	0.368	REC	0.85 (0.61-1.19)	0.34	G/A	0.37	REC	0.74 (0.61-0.88)	0.00102101	G/A	0.365	REC	0.86 (0.61-1.23)	0.413	G/A	0.367	REC	0.66 (0.52-0.85)	0.001391	G/A	0.371	REC	0.83 (0.61-1.14)	0.252	G/A	0.629	REC	0.75 (0.68-0.83)	8.377e-09
	9	38912426	rs74455724	A/G	0.200049	REC	2.33 (1.40-3.85)	0.00105203	A/G	0.202	REC	2.02 (1.08-3.77)	0.028	A/G	0.193	REC	1.04 (0.43-2.55)	0.928	A/G	0.189	REC	3.17 (1.97-5.09)	1.95847e-06	A/G	0.202	REC	0.91 (0.36-2.33)	0.846	NA	NA	REC	NA	NA	A/G	0.196	REC	1.67 (0.78-3.55)	0.187	A/G	0.19	REC	2.08 (1.61-2.70)	2.398e-08
	13	111161343	rs11838956	T/C	0.241222	REC	1.99 (1.54-2.58)	1.72041e-07	T/C	0.248	REC	1.39 (1.00-1.93)	0.047	T/C	0.24	REC	1.28 (0.83-1.99)	0.266	T/C	0.242	REC	1.19 (0.94-1.50)	0.155868	T/C	0.231	REC	1.96 (1.19-3.25)	0.009	T/C	0.239	REC	1.42 (1.05-1.93)	0.02399	T/C	0.242	REC	1.42 (0.93-2.15)	0.101	T/C	0.241	REC	1.47 (1.30-1.66)	4.403e-10
	17	50541888	rs4794159	A/C	0.442019	REC	1.14 (0.95-1.37)	0.148522	A/C	0.443	REC	1.37 (1.11-1.68)	0.003	A/C	0.455	REC	1.44 (1.11-1.85)	0.005	A/C	0.458	REC	1.27 (1.10-1.46)	0.000991619	A/C	0.454	REC	1.18 (0.86-1.62)	0.297	A/C	0.445	REC	1.14 (0.94-1.37)	0.1733	A/C	0.439	REC	1.18 (0.91-1.52)	0.214	A/C	0.449	REC	1.24 (1.15-1.33)	4.27e-08
	20	5245010	rs6116709	C/T	0.387309	REC	1.66 (1.27-2.18)	0.000249095	C/T	0.395	REC	1.47 (1.06-2.04)	0.02	C/T	0.387	REC	1.18 (0.77-1.81)	0.445	C/T	0.388	REC	2.18 (1.74-2.73)	1.00218e-11	NA	NA	REC	NA	NA	NA	NA	REC	NA	NA	C/T	0.386	REC	0.77 (0.49-1.22)	0.268	C/T	0.614	REC	1.62 (1.41-1.86)	5.166e-12
	A1: effect allele; A2: non-effect allele; Freq: Frequency; OR: Odds Ratio; Coordinates in GRCh38; CI: Confidence Interval.

### Sheet: TableS3
	Table S3. Functional assessment of sentinels and variants included in the 95% credible set.
	rsid	chr	position_b37	position_b38	A1*/A2	A1 freq	OR (CI95%)	P	PIP	nearest_coding_gene_id	nearest_coding_gene_symbol	distance_to_footprint	location_VEP	nearest_gene_VEP	SIFT_VEP	PolyPhen_VEP	CADD_PHRED_VEP	SpliceAI	PrimateAI-3D	LoFtool	RegulomeDB_(score)	epigenMark	eQTL_GTEx_V8_coloc	sQTL_GTEx_V8_coloc	CISpQTLs	CISpQTLs_coloc	mouseKO_genes	rareHPO_genes	AZ_Gene-level-results	AZ_Variant-level-results	PheWAS_OTG [Most significant]
	rs1052053	1	156202173	156232382	G/A	0.3713	0.75 (0.68-0.83)	8.377e-09	0.164341	ENSG00000260238	PMF1-BGLAP	0	missense_variant	PMF1	tolerated(0.98)	benign(0)	15.72	DS_DG (0.03)	0.01 (gene-specific threshold: 0.65)	None	eQTL + TF binding + matched TF motif + matched Dnase footprint + DNAse peak (1a, 0.97)	ATAC; ChIPseq; DHS; footprints; H3K27ac	PMF1 [Adipose_Subcutaneous (0.895), Lung (0.935), Nerve_Tibial (0.909), Skin_Sun_Exposed_Lower_leg (0.724), Thyroid (0.973), Whole_Blood (0.810)]; SLC25A44 [Muscle_Skeletal (0.785)]	PMF1 [Adipose_Visceral_Omentum (0.981), Artery_Aorta (0.898), Artery_Tibial (0.985), Brain_Cerebellar_Hemisphere (0.946), Brain_Cortex (0.862), Brain_Frontal_Cortex_BA9 (0.976), Brain_Nucleus_accumbens_basal_ganglia (0.935), Esophagus_Gastroesophageal_Junction (0.990), Esophagus_Muscularis (0.986), Heart_Atrial_Appendage (0.976), Lung (0.960), Muscle_Skeletal (0.989), Nerve_Tibial (0.994), Prosta…	Yes	None	None	LAMTOR2 [Primary immunodeficiency syndrome due to LAMTOR2 deficiency (90023): Associated HPO terms: Recurrent bronchopulmonary infections (Very frequent (99-80%))]; LMNA [Restrictive dermopathy (1662); LMNA-related cardiocutaneous progeria syndrome (363618); Atypical Werner syndrome (79474); Congenital muscular dystrophy due to LMNA mutation (157973); Hutchinson-Gilford progeria syndrome (740); A…	None	None	Cystatin C levels (p= 8.3e-31); Serum 25-Hydroxyvitamin D levels (p=5.80e-06)
	rs35002119	1	156200354	156230563	TGA/T	0.3436	0.73 (0.66-0.81)	8.391e-09	0.149865	ENSG00000260238	PMF1-BGLAP	0	intron_variant	PMF1	-	-	-	-	-		eQTL/caQTL + TF binding / chromatin accessibility peak (0.55436)	ATAC; DHS; H3K27ac
	rs2984613	1	156197380	156227589	T/C	0.3448	0.74 (0.66-0.82)	1.479e-08	0.09126	ENSG00000260238	PMF1-BGLAP	0	intron_variant	PMF1	-	-	0.836	-	-		eQTL/caQTL + TF binding / chromatin accessibility peak (0.05)	ATAC; DHS; H3K27ac
	rs2758605	1	156200445	156230654	C/G	0.3468	0.74 (0.67-0.82)	1.564e-08	0.0871426	ENSG00000260238	PMF1-BGLAP	0	intron_variant	PMF1	-	-	0.822	-	-		eQTL/caQTL + TF binding / chromatin accessibility peak (0.55436)	ATAC; ChIPseq; DHS; H3K27ac
	rs2758603	1	156198994	156229203	C/T	0.346	0.74 (0.67-0.82)	1.59e-08	0.0841315	ENSG00000260238	PMF1-BGLAP	0	intron_variant	PMF1	-	-	0.527	-	-		eQTL/caQTL + TF binding / chromatin accessibility peak (0.55436)	ATAC; DHS; H3K27ac
	rs3001789	1	156197614	156234862	T/C	0.3651	0.75 (0.68-0.83)	1.73e-08	0.0836155	ENSG00000260238	PMF1-BGLAP	0	intron_variant	PMF1	-	-	2.199	DS_AL (0.01) and DS_DL (0.01)	-		eQTL/caQTL + TF binding / chromatin accessibility peak (0.22271)	ATAC; H3K27ac
	rs2842873	1	156204653	156227823	G/T	0.346	0.74 (0.67-0.82)	1.677e-08	0.0793144	ENSG00000260238	PMF1-BGLAP	0	intron_variant	PMF1	-	-	0.215	-	-		eQTL/caQTL + TF binding / chromatin accessibility peak (0.55436)	H3K27ac
	rs2251847	1	156204047	156234256	A/G	0.3462	0.74 (0.67-0.82)	2.181e-08	0.06383	ENSG00000260238	PMF1-BGLAP	0	intron_variant	PMF1	-	-	-	-	-		eQTL/caQTL + TF binding + any motif + Footprint + chromatin accessibility peak (1)	ATAC; ChIPseq; H3K27ac
	rs2842870	1	156200671	156230880	C/T	0.3495	0.75 (0.68-0.83)	5.047e-08	0.0302121	ENSG00000260238	PMF1-BGLAP	0	intron_variant	PMF1	-	-	-	-	-		eQTL/caQTL + TF binding / chromatin accessibility peak (0.22271)	ATAC; DHS; H3K27ac
	rs2736609	1	156202640	156232849	T/C	0.3484	0.75 (0.68-0.83)	6.58e-08	0.0240868	ENSG00000260238	PMF1-BGLAP	0	intron_variant	PMF1	-	-	-	-	-		eQTL/caQTL + TF binding / chromatin accessibility peak (0.55436)	ATAC; H3K27ac
	rs2758608	1	156202860	156233069	T/A	0.3486	0.75 (0.68-0.83)	7.183e-08	0.0221057	ENSG00000260238	PMF1-BGLAP	0	intron_variant	PMF1	-	-	-	-	-		eQTL/caQTL + TF binding / chromatin accessibility peak (0.66703)	ATAC; DHS; H3K27ac
	rs2758609	1	156202868	156233077	A/G	0.3485	0.75 (0.68-0.83)	7.232e-08	0.0221057	ENSG00000260238	PMF1-BGLAP	0	intron_variant	PMF1	-	-	-	-	-		eQTL/caQTL + TF binding / chromatin accessibility peak (0.66703)	ATAC; ChIPseq; DHS; H3K27ac
	rs6427307	1	156190083	156220292	G/A	0.3484	0.76 (0.69-0.85)	2.601e-07	0.00670697	ENSG00000260238	PMF1-BGLAP	0	intron_variant	PMF1	-	-	-	-	-		eQTL/caQTL + TF binding / chromatin accessibility peak (0.55436)	ATAC; H3K27ac
	rs2540173	1	156188214	156218423	G/A	0.3483	0.76 (0.69-0.85)	2.94e-07	0.00626474	ENSG00000260238	PMF1-BGLAP	0	intron_variant	PMF1	-	-	-	-	-		eQTL/caQTL + TF binding / chromatin accessibility peak (0.55436)	ATAC; DHS; footprints; H3K27ac
	rs2072499	1	156169610	156199819	G/A	0.3484	0.76 (0.69-0.85)	2.971e-07	0.00606595	ENSG00000160785	SLC25A44	0	splice_polypyrimidine_tract_variant,intron_variant	SLC25A44	-	-	0.365	-	-		eQTL/caQTL + TF binding / chromatin accessibility peak (0.55436)	ATAC; DHS; H3K27ac
	rs2241108	1	156181007	156211216	G/C	0.3477	0.77 (0.69-0.85)	3.747e-07	0.00482595	ENSG00000160785	SLC25A44	0	upstream_gene_variant	PMF1	-	-	0.607	-	-		eQTL/caQTL + TF binding / chromatin accessibility peak (0.55436)	ATAC; eRNA; H3K27ac
	rs1137703	1	156184458	156214667	C/T	0.3477	0.77 (0.69-0.85)	3.764e-07	0.00482595	ENSG00000260238	PMF1-BGLAP	0	intron_variant	PMF1	-	-	-	-	-		eQTL/caQTL + TF binding / chromatin accessibility peak (0.55436)	ATAC; DHS; eRNA; H3K27ac
	rs2253809	1	156172125	156202334	C/T	0.3478	0.77 (0.69-0.85)	3.907e-07	0.00469732	ENSG00000160785	SLC25A44	0	intron_variant	SLC25A44	-	-	1.825	-	-		eQTL/caQTL + TF binding + any motif + Footprint + chromatin accessibility peak (0.3125)	ATAC; H3K27ac
	rs2853641	1	156181770	156211979	G/A	0.3477	0.77 (0.69-0.85)	3.921e-07	0.00465525	ENSG00000160785	SLC25A44	0	upstream_gene_variant	PMF1	-	-	0.58	-	-		eQTL/caQTL + TF binding / chromatin accessibility peak (0.22271)	ATAC; H3K27ac
	rs2540175	1	156184747	156214956	C/T	0.3477	0.77 (0.69-0.85)	4.015e-07	0.00457227	ENSG00000260238	PMF1-BGLAP	0	intron_variant	PMF1	-	-	-	-	-		eQTL/caQTL + TF binding / chromatin accessibility peak (0.55436)	ChIPseq; H3K27ac
	rs2241107	1	156182710	156212919	C/T	0.3478	0.77 (0.69-0.85)	4.705e-07	0.00403897	ENSG00000260238	PMF1-BGLAP	62	upstream_gene_variant	PMF1	-	-	0.365	-	-		eQTL/caQTL + TF binding / chromatin accessibility peak (0.55436)	ATAC; ChIPseq; DHS; eRNA; H3K27ac
	rs1060604	1	156184268	156214477	C/T	0.3273	0.75 (0.68-0.84)	4.99e-07	0.00366801	ENSG00000260238	PMF1-BGLAP	0	intron_variant	PMF1	-	-	9.23	-	-		eQTL/caQTL + TF binding + matched TF motif + matched Footprint + chromatin accessibility peak (0.96)	ATAC; ChIPseq; DHS; eRNA; footprints; H3K27ac
	rs74455724	9	38912423	38912426	A/G	0.196	2.08 (1.61-2.7)	2.4e-08	0.857	ENSG00000106714	CNTNAP3	152283	intergenic_variant	-	-	-	4.618	NA	-	None	Motif hit (6, 0.27492)	ATAC	IGFBPL1 [Brain_Cerebellar_Hemisphere (0.812)]; TCEA1P3 [Brain_Cerebellar_Hemisphere (0.858)]	-	No	-	None	None	None	None	Glutathione peroxidase 1 measurement (p=0.001); Cerebral atherosclerosis (p=8.10x10-5)
	rs78843765	9	38916948	38916951	A/C	0.198	1.96 (1.51-2.54)	3.74e-07	0.132	ENSG00000106714	CNTNAP3	147758	intergenic_variant	-	-	-	0.326				eQTL + TF binding / DNase peak (1f, 0.57083)	ATAC; ChIPseq
	rs11838956	13	111813690	111161343	T/C	0.241	1.47 (1.3-1.66)	4.4e-10	0.997	ENSG00000102606	ARHGEF7	0	intron_variant	ARHGEF7	-	-	0.388	-	-	0.444	eQTL + TF binding/DNase peak (1f, 0.22271)	ATAC; H3K27ac	None	None	No	-	None	CARS2 [Combined oxidative phosphorylation defect type 27 (477774): Associated HPO terms: Nonimmune hydrops fetalis (Occasional (29-5%))]	None	None	Nervous system disease (p=2.20x10-4)
	rs4794159	17	48619249	50541888	A/C	0.449	1.24 (1.15-1.33)	4.27e-08	0.905	ENSG00000049283	EPN3	0	missense_variant	EPN3	deleterious(0.01)	-	21.7	DS_AG (0.01)	0.28 (gene-specific threshold: 0.71)	0.816	eQTL + TF binding/DNase peak (1f, 0.55436)	ATAC; ChIPseq; DHS; eRNA; H3K27ac	LOC105371824 [Brain_Cerebellum (0.915), Brain_Frontal_Cortex_BA9 (0.985), Brain_Substantia_nigra (0.781), Colon_Transverse (0.993), Muscle_Skeletal (0.936), Brain_Cerebellum (0.915), Brain_Frontal_Cortex_BA9 (0.985), Brain_Substantia_nigra (0.781), Colon_Transverse (0.993), Muscle_Skeletal (0.936), Small_Intestine_Terminal_Ileum (0.996), Spleen (0.995), Uterus (0.862)]; RSAD1 [Colon_Sigmoid (0.94…	SPATA20 [Brain_Cerebellar_Hemisphere (0.849), Cells_EBV-transformed_lymphocytes (0.972), Ovary (1.000)]; EPN3 [Esophagus_Mucosa (0.984), Pancreas (0.839)]; SPOP [Lung (0.961)]; MYCBPAP [Ovary (0.979)]; NME2 [Whole_Blood (0.981)]	No	-	None	COL1A1 [Caffey disease (1310): Associated HPO terms: Respiratory insufficiency (Occasional (29-5%))]; ITGA3 [Interstitial lung disease-nephrotic syndrome-epidermolysis bullosa syndrome (306504)]	None	None	Sex hormone-binding globulin levels (p=5.10x10-6)
	rs7215760	17	48618106	50540745	G/A	0.4404	1.24 (1.14-1.35)	5.08e-07	0.088	ENSG00000049283	EPN3	0	intron_variant	EPN3	-	-	4.377	DS_DG (0.03)	-		eQTL/caQTL + TF binding / chromatin accessibility peak (0.55436)	ATAC; DHS; H3K27ac
	rs6116709	20	5225656	5245010	C/T	0.389	1.62 (1.41-1.86)	5.17e-12	0.995	ENSG00000101290	CDS2	47122	intergenic_variant	-	-	-	0.841	NA	-	None	Motif hit (6, 0.37805)	ATAC	No significant eQTLs	-	No	-	None	None	None	None	Asthma (p=1.90x10-4)
	*A1: effect allele; A2: non-effect allele; Freq: Frequency; OR: Odds Ratio; PIP: posterior inclusion probability; Coordinates in GRCh37 (position_b37) GRCh38 (position_b38); CI: Confidence Interval.; CADD: Combined annotation dependent depletion; DHS: DNase I sensitivity quantitative trait loci; eQTL: Expression quantitative trait loci; eRNA: enhancer RNA; KO: Knockout; LoFtool: Gene intolerance …

### Sheet: TableS4
	Table S4. Sentinel previously reported genome-wide signals under an additive genetic model and results for a dominant and recessive genetic models.
							Additive Genetic Model			Dominant Genetic Model		Recessive Genetic Model		Previously firstly reported in
	CHR	BP	rsID	Location	nearest_gene_annovar	A1*/A2	A1 Freq.	OR (CI95%)	P	OR (CI95%)	P	OR (CI95%)	P
	1	9061448	rs2896012	intronic	SLC2A5	A/T	0.611	0.88 (0.84-0.92)	3.21x10-7	0.85 (0.79-0.91)	6.03x10-6	0.84 (0.77-0.91)	3.57x10-5	Partanen (2022) [PMID: 36777997]
	1	77998184	rs4130548	intronic	DNAJB4	T/C	0.634	0.95 (0.91-1.00)	0.063	0.92 (0.86-0.99)	0.025	0.98 (0.89-1.07)	0.586	Partanen (2022) [PMID: 36777997]
	1	150579566	rs16837903	5’ UTR	MCL1	A/G	0.144	0.81 (0.75-0.87)	1.31x10-8	0.81 (0.75-0.88)	1.35x10-7	0.60 (0.46-0.78)	1.64x10-4	Peljto (2023) [PMID: 36602845]
	1	155179278	rs9426886	intronic	TRIM46	A/T	0.568	0.86 (0.82-0.90)	1.53x10-9	0.86 (0.80-0.93)	9.79x10-5	0.76 (0.71-0.83)	9.78x10-12	Chin (2025)
	1	214482547	rs12096551	intronic	PTPN14	T/C	0.8009	1.22 (1.15-1.30)	6.96x10-10	1.26 (1.17-1.36)	3.99x10-10	1.29 (1.08-1.55)	6.30x10-3	Allen (2022) [PMID: 35688625]
	3	14270502	rs112271207	intergenic	LSM3	T/C	0.06	1.39 (1.26-1.52)	2.23x10-11	1.40 (1.27-1.55)	2.99x10-11	1.76 (1.11-2.78)	0.016	Chin (2025)
	3	44804157	rs74341405	intronic	KIF15	T/C	0.9515	0.63 (0.57-0.70)	7.10x10-19	0.62 (0.56-0.69)	1.88x10-19	0.47 (0.27-0.82)	7.59x10-3	Allen (2020) [PMID: 31710517]
	3	169769713	rs9811216	upstream	TERC	T/C	0.7287	0.77 (0.74-0.82)	3.27x10-21	0.75 (0.70-0.80)	9.71x10-17	0.65 (0.58-0.73)	1.58x10-14	Fingerlin (2013) [PMID: 23583980]
	4	88892133	rs6815970	intronic	FAM13A	T/C	0.2281	1.31 (1.24-1.38)	1.88x10-21	1.33 (1.25-1.43)	1.29x10-16	1.66 (1.47-1.88)	7.60x10-16	Fingerlin (2013) [PMID: 23583980]
	4	159892716	rs76537958	intergenic	FSTL5	A/T	0.966	0.84 (0.74-0.96)	9.47x10-3	0.86 (0.75-0.98)	0.022	0.34 (0.16-0.73)	5.21x10-3	Partanen (2022) [PMID: 36777997]
	5	1286401	rs2736100	intronic	TERT	A/C	0.5098	1.37 (1.30-1.44)	7.86x10-36	1.52 (1.42-1.64)	3.13x10-29	1.51 (1.40-1.64)	2.45x10-24	Mushiroda (2008) [PMID: 18835860]
	5	169588475	rs116483731	exonic	SPDL1	A/G	0.01	2.79 (2.29-3.39)	1.14x10-24	2.81 (2.31-3.42)	3.19x10-25	NA	NA	Dhindsa (2021) [PMID: 33758299]
	6	7562999	rs2076295	intronic	DSP	T/G	0.53	0.68 (0.65-0.72)	4.81x10-53	0.67 (0.61-0.72)	1.51x10-23	0.55 (0.51-0.59)	9.43x10-64	Fingerlin (2013) [PMID: 23583980]
	6	35549503	rs9348978	intergenic	FKBP5	A/G	0.5181	0.87 (0.83-0.91)	1.27x10-8	0.82 (0.75-0.88)	5.12x10-7	0.84 (0.78-0.90)	2.14x10-6	Partanen (2022) [PMID: 36777997]
	6	43386693	rs1214761	intergenic	6p21.2	A/G	0.3233	0.85 (0.81-0.90)	1.32x10-9	0.83 (0.78-0.89)	1.29x10-7	0.75 (0.67-0.84)	4.66x10-7	Allen (2022) [PMID: 35688625]
	7	1936920	rs2280550	intronic	MAD1L1	A/G	0.3767	0.79 (0.75-0.83)	7.15x10-20	0.75 (0.70-0.81)	4.19x10-16	0.69 (0.63-0.76)	3.05x10-13	Allen (2020) [PMID: 31710517]
	7	100020229	rs35228488	intronic	ZKSCAN1	C/G	0.3842	1.28 (1.22-1.35)	1.50x10-23	1.41 (1.31-1.51)	8.81x10-21	1.37 (1.26-1.49)	1.81x10-13	Allen (2022) [PMID: 35688625]
	7	129095384	rs34288126	intergenic	TPI1P2	A/G	0.129	1.12 (1.04-1.20)	1.63x10-3	1.11 (1.03-1.2)	9.23x10-3	1.47 (1.17-1.85)	9.48x10-4	Partanen (2022) [PMID: 36777997]
	8	119927966	rs10808505	intronic	DEPTOR	T/G	0.572	1.20 (1.14-1.26)	4.78x10-13	1.27 (1.19-1.36)	2.44x10-11	1.27 (1.16-1.38)	5.21x10-8	Allen (2020) [PMID: 31710517]
	9	106721382	rs1388233	intergenic	9q31.2	A/G	0.5193	1.17 (1,12-1.23)	1.26x10-10	1.22 (1.13-1.31)	2.07x10-7	1.26 (1.17-1.36)	3.82x10-9	Allen (2022) [PMID: 35688625]
	10	103882177	10:103882177	3’UTR	OBFC1	G/~	0.493	0.85 (0.81-0.90)	2.14x10-10	NA	NA	NA	NA	Allen (2022) [PMID: 35688625]
	10	109470103	rs79684490	intergenic	10q25.1	A/G	0.047	1.29 (1.16-1.43)	3.10x10-6	1.29 (1.15-1.44)	6.64x10-6	2.17 (1.32-3.57)	2.33x10-3	Allen (2022) [PMID: 35688625]
	11	1219991	rs35705950	intergenic	MUC5B	T/G	0.15	5.22 (4.89-5.58)	0#	6.94 (6.43-7.49)	0#	7.72 (6.50-9.16)	3.78x10-121	Seibold (2011) [PMID: 21506741]
	12	95866696	rs7957346	3’ UTR	SNRPF	A/C	0.582	1.15 (1.10-1.21)	1.56x10-8	1.20 (1.12-1.29)	1.81x10-7	1.21 (1.11-1.32)	1.35x10-5	Chin (2025)
	13	112886111	rs3742238	3’ UTR	ATP11A	T/C	0.206	0.78 (0.74-0.83)	3.22x10-14	0.75 (0.70-0.81)	9.20x10-15	0.74 (0.62-0.88)	6.05x10-4	Fingerlin (2013) [PMID: 23583980]
	15	40424054	rs2304645	intronic	IVD	C/G	0.526	1.27 (1.21-1.33)	1.10x10-21	1.38 (1.29-1.49)	3.10x10-18	1.36 (1.26-1.47)	2.21x10-14	Fingerlin (2013) [PMID: 23583980]
	15	40621642	rs2412541	exonic	KNL1	T/G	0.8404	0.79 (0.74-0.84)	1.66x10-13	0.78 (0.73-0.84)	1.18x10-11	0.62 (0.52-0.74)	5.77x10-8	Allen (2022) [PMID: 35688625]
	15	85744679	rs11073517	3’UTR	AKAP13	T/C	0.324	1.18 (1.12-1.24)	2.42x10-10	1.19 (1.11-1.27)	7.42x10-7	1.35 (1.23-1.49)	7.89x10-10	Allen (2017) [PMID: 29066090]
	16	34035	rs367849850	intergenic	IL9RP3	G/$	0.042	2.28 (2.03-2.55)	7.82x10-47	2.33 (2.08-2.61)	4.75x10-47	4.63 (2.19-9.75)	5.71x10-5	Donoghue (2023) [PMID: 36603154]
	16	67895674	rs539683219	intronic	PSKH1	TG/T	NA	NA	NA	NA	NA	NA	NA	Partanen (2022) [PMID: 36777997]
	17	45949182	rs242561	intronic	KANSL1 (17q21.31)	T/C	0.2206	0.68 (0.64-0.73)	1.23x10-31	0.65 (0.60-0.7)	4.30x10-30	0.53 (0.44-0.63)	3.27x10-12	Fingerlin (2013) [PMID: 23583980]
	19	4717660	rs12610495	intronic	DPP9	A/G	0.694	0.77 (0.73-0.81)	1.00x10-23	0.75 (0.69-0.82)	1.43x10-11	0.60 (0.53-0.67)	3.32x10-18	Fingerlin (2013) [PMID: 23583980]
	19	5840608	rs708686	intergenic	FUT6	T/C	0.281	1.18 (1.12-1.25)	1.05x10-9	1.17 (1.09-1.26)	5.70x10-6	1.45 (1.30-1.61)	3.06x10-11	Partanen (2022) [PMID: 36777997]
	20	63652817	rs112087793	intronic	STMN3	T/C	0.083	0.78 (0.71-0.86)	2.40x10-7	0.75 (0.67-0.85)	2.05x10-6	0.97 (0.60-1.59)	0.913	Allen (2022) [PMID: 35688625]
	20	63694480	rs115610405	exonic	RTEL1	A/C	0.0217	1.64 (1.41-1.92)	2.01x10-10	1.67 (1.43-1.95)	8.00x10-11	2.69 (0.62-11.63)	0.186	Allen (2022) [PMID: 35688625]
	*A1: effect allele; A2: non-effect allele; Freq: Frequency; OR: Odds Ratio; CI: Confidence Interval.#p<5.00x10-121
	~GCAAGTGA; $GGGGAGCCTGGAAGCACAC
	Coordinates in GRCh38
